# Population-scale genomics reveals divergent pathogenicity of variant classes across paralogous collagen IV genes

**DOI:** 10.64898/2026.06.12.26355529

**Authors:** Konstantinos Tzoumkas, Gabriel T. Doctor, Omid Sadeghi-Alavijeh, Daniel P. Gale

## Abstract

Monoallelic pathogenic or likely pathogenic variants in *COL4A3* and *COL4A4* occur in approximately 1 in 106 individuals, yet whether these paralogous genes confer equivalent pathogenicity for the same variant classes has not been tested at population scale. Using whole-genome sequencing data from the UK Biobank (UKB; n ≈ 500,000), with replication in the All of Us Research Program (n ≈ 414,000), we performed per-variant association testing, gene-based collapsing analyses and phenome-wide association studies (PheWAS) across haematuria, proteinuria and chronic kidney disease. We identified 64 *COL4A3* and 92 *COL4A4* rare variants significantly associated with haematuria or proteinuria, generating a quantitative allelic series for clinical variant interpretation. Glycine substitutions within collagenous domains conferred similar risks in both genes. In contrast, truncating and non-collagenous domain (NC1) missense variants were strongly associated with haematuria and proteinuria in *COL4A4* carriers but showed substantially attenuated or absent associations in *COL4A3* carriers despite comparable carrier frequencies and predicted pathogenicity scores. These findings were independently replicated in All of Us. Genome-wide association analysis identified the *COL4A3/COL4A4* locus as the dominant genetic determinant of haematuria, with the signal attributable to the aggregate effects of rare coding variants and no evidence of independent common variant or trans-acting modifier effects. These findings demonstrate substantial gene-specific differences in tolerance to truncating and NC1 variants between *COL4A3* and *COL4A4*, challenging assumptions of equivalent pathogenicity across paralogous collagen IV genes. Gene identity and not variant class alone, should inform risk stratification, variant interpretation and genetic counselling in individuals carrying collagen IV risk genotypes.
