## Supplementary Table for "Population-scale genomics reveals divergent pathogenicity of variant classes across paralogous collagen IV genes"

### Sheet: Supplementary_Table_1
Code_Type	Code
ICD10	R31
ICD10	N028
ICD10	N029
ICD10	C61
ICD10	C64
ICD10	C65
ICD10	C66
ICD10	N23
ICD10	N370
ICD10	N40
ICD10	Z935
ICD10	Z936
ICD10	Z960
ICD10	N390
ICD10	C600
ICD10	C601
ICD10	C602
ICD10	C603
ICD10	C604
ICD10	C605
ICD10	C606
ICD10	C607
ICD10	C608
ICD10	C609
ICD10	C670
ICD10	C671
ICD10	C672
ICD10	C673
ICD10	C674
ICD10	C675
ICD10	C676
ICD10	C677
ICD10	C678
ICD10	C679
ICD10	C680
ICD10	C681
ICD10	C682
ICD10	C683
ICD10	C684
ICD10	C685
ICD10	C686
ICD10	C687
ICD10	C688
ICD10	C689
ICD10	N200
ICD10	N201
ICD10	N202
ICD10	N203
ICD10	N204
ICD10	N205
ICD10	N206
ICD10	N207
ICD10	N208
ICD10	N209
ICD10	N210
ICD10	N211
ICD10	N212
ICD10	N213
ICD10	N214
ICD10	N215
ICD10	N216
ICD10	N217
ICD10	N218
ICD10	N219
ICD10	N280
ICD10	N281
ICD10	N282
ICD10	N283
ICD10	N284
ICD10	N285
ICD10	N286
ICD10	N287
ICD10	N288
ICD10	N289
ICD10	N290
ICD10	N291
ICD10	N292
ICD10	N293
ICD10	N294
ICD10	N295
ICD10	N296
ICD10	N297
ICD10	N298
ICD10	N299
ICD10	N300
ICD10	N301
ICD10	N302
ICD10	N303
ICD10	N304
ICD10	N305
ICD10	N306
ICD10	N307
ICD10	N308
ICD10	N309
ICD10	N310
ICD10	N311
ICD10	N312
ICD10	N313
ICD10	N314
ICD10	N315
ICD10	N316
ICD10	N317
ICD10	N318
ICD10	N319
ICD10	N320
ICD10	N321
ICD10	N322
ICD10	N323
ICD10	N324
ICD10	N325
ICD10	N326
ICD10	N327
ICD10	N328
ICD10	N329
ICD10	N330
ICD10	N331
ICD10	N332
ICD10	N333
ICD10	N334
ICD10	N335
ICD10	N336
ICD10	N337
ICD10	N338
ICD10	N339
ICD10	N340
ICD10	N341
ICD10	N342
ICD10	N343
ICD10	N344
ICD10	N345
ICD10	N346
ICD10	N347
ICD10	N348
ICD10	N349
ICD10	N350
ICD10	N351
ICD10	N352
ICD10	N353
ICD10	N354
ICD10	N355
ICD10	N356
ICD10	N357
ICD10	N358
ICD10	N359
ICD10	N360
ICD10	N361
ICD10	N362
ICD10	N363
ICD10	N364
ICD10	N365
ICD10	N366
ICD10	N367
ICD10	N368
ICD10	N369
ICD10	N410
ICD10	N411
ICD10	N412
ICD10	N413
ICD10	N414
ICD10	N415
ICD10	N416
ICD10	N417
ICD10	N418
ICD10	N419
ICD10	N420
ICD10	N421
ICD10	N422
ICD10	N423
ICD10	N424
ICD10	N425
ICD10	N426
ICD10	N427
ICD10	N428
ICD10	N429
ICD10	N490
ICD10	N491
ICD10	N492
ICD10	N493
ICD10	N494
ICD10	N495
ICD10	N496
ICD10	N497
ICD10	N498
ICD10	N499
ICD10	N990
ICD10	N991
ICD10	N992
ICD10	N993
ICD10	N994
ICD10	N995
ICD10	N996
ICD10	N997
ICD10	N998
ICD10	N999

### Sheet: Supplementary_Table_2
Code_Type	Code
ICD10	N180
ICD10	N184
ICD10	N185
ICD10	I120
ICD10	I131
ICD10	I132
ICD10	T861
ICD10	Y841
ICD10	Y602
ICD10	Y612
ICD10	Y622
ICD10	Z490
ICD10	Z491
ICD10	Z492
ICD10	Z992
ICD10	Z940
OPCS4	L742
OPCS4	L746
OPCS4	M011
OPCS4	M012
OPCS4	M013
OPCS4	M014
OPCS4	M015
OPCS4	M018
OPCS4	M019
OPCS4	M023
OPCS4	M084
OPCS4	M174
OPCS4	M178
OPCS4	M179
OPCS4	X401
OPCS4	X402
OPCS4	X403
OPCS4	X405
OPCS4	X406
OPCS4	X407
OPCS4	X408
OPCS4	X409
OPCS4	X411
OPCS4	X412
OPCS4	X418
OPCS4	X419
OPCS4	X431

### Sheet: Supplementary_Table_3
Code_Type	Code
ICD10	N10
ICD10	N12
ICD10	N26
ICD10	I10
ICD10	N000
ICD10	N001
ICD10	N002
ICD10	N003
ICD10	N004
ICD10	N005
ICD10	N006
ICD10	N007
ICD10	N008
ICD10	N009
ICD10	N010
ICD10	N011
ICD10	N012
ICD10	N013
ICD10	N014
ICD10	N015
ICD10	N016
ICD10	N017
ICD10	N018
ICD10	N019
ICD10	N020
ICD10	N021
ICD10	N022
ICD10	N023
ICD10	N024
ICD10	N025
ICD10	N026
ICD10	N027
ICD10	N028
ICD10	N029
ICD10	N030
ICD10	N031
ICD10	N032
ICD10	N033
ICD10	N034
ICD10	N035
ICD10	N036
ICD10	N037
ICD10	N038
ICD10	N039
ICD10	N040
ICD10	N041
ICD10	N042
ICD10	N043
ICD10	N044
ICD10	N045
ICD10	N046
ICD10	N047
ICD10	N048
ICD10	N049
ICD10	N050
ICD10	N051
ICD10	N052
ICD10	N053
ICD10	N054
ICD10	N055
ICD10	N056
ICD10	N057
ICD10	N058
ICD10	N059
ICD10	N060
ICD10	N061
ICD10	N062
ICD10	N063
ICD10	N064
ICD10	N065
ICD10	N066
ICD10	N067
ICD10	N068
ICD10	N069
ICD10	N070
ICD10	N071
ICD10	N072
ICD10	N073
ICD10	N074
ICD10	N075
ICD10	N076
ICD10	N077
ICD10	N078
ICD10	N079
ICD10	N080
ICD10	N081
ICD10	N082
ICD10	N083
ICD10	N084
ICD10	N085
ICD10	N086
ICD10	N087
ICD10	N088
ICD10	N089
ICD10	N110
ICD10	N111
ICD10	N112
ICD10	N113
ICD10	N114
ICD10	N115
ICD10	N116
ICD10	N117
ICD10	N118
ICD10	N119
ICD10	N130
ICD10	N131
ICD10	N132
ICD10	N133
ICD10	N134
ICD10	N135
ICD10	N136
ICD10	N137
ICD10	N138
ICD10	N139
ICD10	N140
ICD10	N141
ICD10	N142
ICD10	N143
ICD10	N144
ICD10	N145
ICD10	N146
ICD10	N147
ICD10	N148
ICD10	N149
ICD10	N150
ICD10	N151
ICD10	N152
ICD10	N153
ICD10	N154
ICD10	N155
ICD10	N156
ICD10	N157
ICD10	N158
ICD10	N159
ICD10	N160
ICD10	N161
ICD10	N162
ICD10	N163
ICD10	N164
ICD10	N165
ICD10	N166
ICD10	N167
ICD10	N168
ICD10	N169
ICD10	N170
ICD10	N171
ICD10	N172
ICD10	N173
ICD10	N174
ICD10	N175
ICD10	N176
ICD10	N177
ICD10	N178
ICD10	N179
ICD10	N180
ICD10	N181
ICD10	N182
ICD10	N183
ICD10	N184
ICD10	N185
ICD10	N190
ICD10	N191
ICD10	N192
ICD10	N193
ICD10	N194
ICD10	N195
ICD10	N196
ICD10	N197
ICD10	N198
ICD10	N199
ICD10	N250
ICD10	N251
ICD10	N252
ICD10	N253
ICD10	N254
ICD10	N255
ICD10	N256
ICD10	N257
ICD10	N258
ICD10	N259
ICD10	N270
ICD10	N271
ICD10	N272
ICD10	N273
ICD10	N274
ICD10	N275
ICD10	N276
ICD10	N277
ICD10	N278
ICD10	N279
ICD10	N280
ICD10	N281
ICD10	N282
ICD10	N283
ICD10	N284
ICD10	N285
ICD10	N286
ICD10	N287
ICD10	N288
ICD10	N289
ICD10	N290
ICD10	N291
ICD10	N292
ICD10	N293
ICD10	N294
ICD10	N295
ICD10	N296
ICD10	N297
ICD10	N298
ICD10	N299
